# Current Limitations of Electronic Health Record Systems in Supporting Pragmatic Clinical Trials: Insights from the eMERGE Consortium

**DOI:** 10.1101/2025.04.01.25325049

**Authors:** Kavishwar B. Wagholikar, Jennifer Allen Pacheco, Adam S. Gordon, Atlas Khan, Bahram Namjou Khales, Barbara Benoit, Benjamin J. Kerman, Chunhua Weng, Casey Ta, Cynthia A. Prows, Robert Johnson, Dan M. Roden, David Crosslin, Elizabeth M. McNally, Elizabeth W. Karlson, Frank Mentch, Gail P. Jarvik, Georgia L. Wiesner, Hakon Hakonarson, James J. Cimino, Jeritt G.Thayer, Jordan W. Smoller, Jodell E. Linder, John Connolly, Josh F. Peterson, Josh Cortopassi, Krzysztof Kiryluk, Marwan Hamed, Mary Maradik, Megan J. Puckelwartz, Mohammadreza Naderian, Nephi Walton, Nita Limdi, Devi Priyanka Maripuri, Theresa Walunas, Vivian Gainer, Yuan Luo, Cong Liu, Eimear E. Kenny, Angelica Espinoza, Robb Rowley, Wei-Qi Wei, Shawn N. Murphy

**Author notes:** **Corresponding Author** Kavishwar B. Wagholikar, MBBS, PhD, 399 Revolution drive Somerville MA 02145.

## Abstract

Pragmatic clinical trials (PCTs) evaluate interventions in real-world settings, often using electronic health records (EHRs) for efficient data collection. We report on the challenges in performing EHR analysis of health-care provider orders in a PCT within the eMERGE consortium, which investigates the impact of reporting genome-informed risk assessments (GIRA) to over 25,000 patients across 10 academic medical centers. Clinical informaticians conducted a landscape analysis to identify approaches for evaluating the outcomes of GIRA reporting through the EHR. Of 98 identified outcomes, 54 (55.1%) were determined to be difficult to extract because they involved provider orders, which are typically documented in free text or proprietary formats within the EHR and only mapped to standardized codes after the service is completed. These findings highlight a critical barrier in using EHRs to support PCTs. The authors recommend closer collaboration between clinicians and informaticians, improved EHR systems that support standardized order entry, and future use of machine learning to automate analysis of provider behavior in clinical trials.
