## Supplementary File 1 for "Current Limitations of Electronic Health Record Systems in Supporting Pragmatic Clinical Trials: Insights from the eMERGE Consortium"

### Sheet: index
In the sheet named 'results', the clinical outcomes identified by the clinical experts are associated with concepts that need to be extracted from the EHR to assess the outcomes. Among the 98 distinct outcomes, 54 (55.1%) are considered challenging to extract, as they require extracting data on provider actions, such as ordering laboratory tests, procedures, or referrals (as noted in Column F).

### Sheet: results
condition	outcome description	concept_type	concept_name	concept_stage	involves_order_pro_lab_ref
Asthma	Visit for asthma risk assessment and education	Encounter	Asthma risk assessed (asthma)	referral,appointment,visit	X
Asthma	New prescription for albuterol inhaler for wheezing	Medication	Albuterol inhalant product	ordered
Asthma	New prescription for daily controller inhaler for wheezing	Medication	Inhaled steroids used daily	ordered
Asthma	New asthma diagnosis	Diagnosis	Asthma	ordered,completed
Asthma	Pft spirometry	Procedure	Spirometry	ordered,completed	X
AFib	Diagnosis of a. fib.	Diagnosis	Atrial fibrillation	ordered,completed
AFib	Diagnosis of atrial flutter	Diagnosis	Atrial flutter	ordered,completed
AFib	Diagnosis of atrial tachycardia	Diagnosis	Atrial tachycardia	ordered,completed
AFib	Diagnosis of palpitations (symptom)	Diagnosis	Palpitations	referral,appointment,visit
AFib	Diagnosis of syncope (symptom)	Diagnosis	Syncope	referral,appointment,visit
AFib	Diagnosis of dyspnea (symptom)	Diagnosis	Dyspnea	referral,appointment,visit
AFib	Diagnosis of fatigue (symptom)	Diagnosis	Fatigue	ordered,completed
AFib	Ecg	Procedure	Electrocardiography	ordered,completed	X
AFib	Echocardiogram	Procedure	Echocardiography	ordered,completed	X
AFib	Cardiac monitoring	Procedure	Cardiac monitoring	ordered,completed	X
AFib	Rec for use of wearable device with cardiac monitoring capabilities (eg smartwatch)	Procedure	Implantable, insertable, and wearable cardiac device evaluations	ordered,completed	X
AFib	New prescription for anti-arrhythmic drugs	Medication	Anti-arrhythmia agents	ordered
AFib	New prescription for beta-blocker drugs	Medication	Adrenergic beta-antagonists	ordered
AFib	New prescription for ca. channel blocker drugs	Medication	Calcium channel blockers	ordered
AFib	New prescription for anti-coagulation drugs	Medication	Anticoagulants	ordered
AFib	New rx for aspirin	Medication	Aspirin	ordered
AFib	Cardiac ablation procedure	Procedure	Cardiac ablation	ordered,completed	X
AFib	Cardioversion	Procedure	Electric countershock	ordered,completed	X
AFib	Diagnosis code for embolic events	Diagnosis	Embolism	referral,appointment,visit
AFib	Hospital admission for af	Encounter	Atrial fibrillation	referral,appointment,visit	X
AFib	Referral to cardiologist	Encounter	Referral to cardiologist	referral,appointment,visit	X
AFib	Patient saw cardiologist	Encounter	Cardiologist consultation	referral,appointment,visit	X
CHD	Lipid profile	Procedure	Lipid panel	ordered,completed	X
CHD	Lipid profile	Lab	Serum total cholesterol measurement	ordered,completed,result	X
CHD	Lipid profile	Lab	Serum hdl cholesterol measurement	ordered,completed,result	X
CHD	Lipid profile	Lab	Serum ldl cholesterol measurement	ordered,completed,result	X
CHD	Lipid profile	Lab	Serum triglyceride measurement	ordered,completed,result	X
CHD	Lipid profile	Lab	Non-high density lipoprotein cholesterol measurement	ordered,completed,result	X
CHD	Lp(a)	Lab	Plasma lipoprotein a measurement	ordered,completed,result	X
CHD	Ct for coronary calcification	Procedure	Cardiac computed tomography for calcium scoring	ordered,completed	X
CHD	Ct coronary angiography	Procedure	Computed tomographic angiography of coronary arteries	ordered,completed	X
CHD	Carotid ultrasound for plaque imt	Procedure	Ultrasonography, carotid arteries	ordered,completed	X
CHD	Stress test	Procedure	Cardiovascular stress testing	ordered,completed	X
CHD	Referral to gc or cardiologist	Encounter	Referral to genetic counselor	referral,appointment,visit	X
CHD	Referral to gc or cardiologist	Encounter	Referral to cardiologist	referral,appointment,visit	X
CHD	Risk reclassification, new diagnosis of chd	Diagnosis	Coronary heart disease	ordered,completed,result
CHD	New lipid-lowering prescription or change in dosage	Medication	Hypolipidemic agents	ordered
CHD	Initiation of anti-platelet drugs	Medication	Anti-platelet drugs	ordered
CHD	New treatment for hypertension or diabetes	Medication	Antihypertensive agents	ordered
CHD	New treatment for hypertension or diabetes	Medication	Antidiabetics	ordered
CHD	Referall to dietitian or exercise specialist	Encounter	Referral to dietitian	referral,appointment,visit	X
CHD	Referall to dietitian or exercise specialist	Encounter	Refer the patient to physical therapist, occupational therapist, or exercise physiologist, as appropriate	referral,appointment,visit	X
CHD	Procedures: revascularization (pci cabg)	Procedure	Coronary revascularisation	ordered,completed	X
CKD	Serum creatinine for egfr	Lab	Serum creatinine level	ordered,completed,result	X
CKD	Urine protein or albumin	Lab	Urine total protein measurement	ordered,completed,result	X
CKD	New dx of ckd	Diagnosis	Chronic kidney diseases	referral,appointment,visit
CKD	Serum creatinine for egfr or urine protein or albumin	Lab	Glomerular filtration rate	ordered,completed,result	X
CKD	Serum creatinine for egfr or urine protein or albumin	Lab	Proteinuria	ordered,completed,result	X
CKD	Serum creatinine for egfr or urine protein or albumin	Lab	Albuminuria	ordered,completed,result	X
CKD	Change in ckd medications	Medication	Angiotensin-converting enzyme inhibitors	ordered
CKD	Change in ckd medications	Medication	Angiotensin ii receptor antagonist	ordered
CKD	Change in ckd medications	Medication	Sodium-glucose cotransporter 2 inhibitor [epc]	ordered
CKD	Change in ckd medications	Medication	Anti-inflammatory agents, non-steroidal	ordered
CKD	Referral to nephrologist	Encounter	Referral to nephrologist	referral,appointment,visit	X
Hypercholesterolemia	Lipid profile	Procedure	Lipid panel	ordered,completed	X
Hypercholesterolemia	Symptom assessment and risk factor counseling	Encounter	Cardiovascular risk counselling	referral,appointment,visit	X
Hypercholesterolemia	Lp(a)	Lab	Lipoprotein (a)	ordered,completed,result	X
Hypercholesterolemia	Referral to lipid specialist or cardiologist	Encounter	Referral to cardiologist	referral,appointment,visit	X
Hypercholesterolemia	Initiation or modification of lipid-lowering medication	Medication	Hypolipidemic agents	ordered
Hypercholesterolemia	Medication compliance	Medication	Hypolipidemic agents	ordered
Hypercholesterolemia	New diagnosis of hypercholesterolemia	Diagnosis	Hypercholesterolemia	ordered,completed
Hypercholesterolemia	Change in ldl-c level	Lab	Serum total cholesterol measurement	ordered,completed,result	X
Hypercholesterolemia	Change in ldl-c level	Lab	Serum hdl cholesterol measurement	ordered,completed,result	X
Hypercholesterolemia	Change in ldl-c level	Lab	Serum ldl cholesterol measurement	ordered,completed,result	X
Hypercholesterolemia	Change in ldl-c level	Lab	Serum triglyceride measurement	ordered,completed,result	X
Hypercholesterolemia	Change in ldl-c level	Lab	Non-high density lipoprotein cholesterol measurement	ordered,completed,result	X
Hypercholesterolemia	Change in ldl-c level	Lab	Cholesterol.in ldl|pt|ser plas|direct assay	ordered,completed,result	X
T1 Diabetes	Uptake of autoantibody testing	Lab	Serum pancreatic islet cell antibody test	ordered,completed,result	X
T1 Diabetes	Other test orders	Lab	Glucose tolerance test	ordered,completed,result	X
T1 Diabetes	Other test orders	Lab	Hemoglobin a1c measurement	ordered,completed,result	X
T1 Diabetes	T1d diagnoses	Diagnosis	Diabetes mellitus, insulin-dependent
T1 Diabetes	Encounter at endocrine	Encounter	Endocrinology service	referral,appointment,visit	X
T1 Diabetes	Referral to endocrine	Encounter	Endocrinology service	referral,appointment,visit	X
T1 Diabetes	T1d medication	Medication	Therapeutic insulin	ordered
Obesity	Referral to weight loss nutrition consultation	Encounter	Weight maintenance consultation	referral,appointment,visit	X
Obesity	Encounter at weight loss nutrition clinic	Encounter	Weight maintenance consultation	referral,appointment,visit	X
Obesity	Weight loss	Vital	Body weight
Obesity	Obesity medication	Medication	Anti-obesity agents	ordered
Obesity	Diet lifestyle counseling	Encounter	Diet education	referral,appointment,visit	X
Obesity	Obesity procedure	Procedure	Bariatric surgery	ordered,completed	X
Obesity	Obesity diagnosis	Diagnosis	Obesity
CRC	Polyps or crc	Diagnosis	Colonic polyps
CRC	Colonoscopy	Procedure	Colonoscopy	ordered,completed	X
CRC	Virtual colonoscopy	Procedure	Computed tomographic colonography	ordered,completed	X
CRC	Stool tests	Lab	Fecal occult blood test	ordered,completed,result	X
CRC	Stool tests	Lab	Fecal immunochemical test	ordered,completed,result	X
CRC	Stool tests	Lab	Stool dna test	ordered,completed,result	X
CRC	Flexible sigmoidoscopy	Procedure	Flexible fiberoptic sigmoidoscopy	ordered,completed	X
CRC	Blood based dna test (liquid biopsy)	Lab	Blood-based biomarker test for colorectal cancer screening	ordered,completed,result	X
CRC	Double contrast barium enema (dcbe)	Procedure	Double contrast barium enema	ordered,completed	X
CRC	Single specimen gfobt done in doctors office	Procedure	Fecal occult blood test	ordered,completed	X
T2 Diabetes	Any a1c order or any fasting glucose	Lab	Hemoglobin a1c measurement	ordered,completed,result	X
T2 Diabetes	Any a1c order or any fasting glucose	Lab	Fasting blood glucose measurement	ordered,completed,result	X
T2 Diabetes	New type 2 diabetes diagnosis	Diagnosis	Diabetes mellitus, non-insulin-dependent
T2 Diabetes	New type 2 diabetes diagnosis	Diagnosis	Prediabetes syndrome
T2 Diabetes	Weight	Vital	Body height
T2 Diabetes	Historical metformin data and new metformin prescription	Medication	Metformin	ordered
Prostate Cancer	Engaging in shared decision making about prostate cancer screening	Encounter	Educated about screening for malignant neoplasm of prostate	referral,appointment,visit	X
Prostate Cancer	Prostate ca. biopsy	Procedure	Biopsy of prostate	ordered,completed	X
Prostate Cancer	Psa test order	Procedure	Prostate specific antigen measurement	ordered,completed	X
Prostate Cancer	Psa test result	Lab	Prostate specific antigen measurement	ordered,completed,result	X
Prostate Cancer	Prostate cancer diagnosis	Diagnosis	Malignant neoplasm of prostate
Prostate Cancer	Prostate ca. biopsy result: gleason score	Lab	Gleason score	ordered,completed,result	X
Prostate Cancer	Prostate ca. biopsy result: clinical grade stage	Lab	Prostate cancer grade group	ordered,completed,result	X
Prostate Cancer	Digital rectal exam (dre) performed during a physical exam (pe)	Procedure	Digital rectal examination	ordered,completed	X
Prostate Cancer	Diagnosis of high risk of prostate cancer	Diagnosis	Diagnosis of high risk of prostate cancer?
Prostate Cancer	Prostatectomy	Procedure	Prostatectomy	ordered,completed	X
Breast Cancer	Mammogram	Procedure	Mammography	ordered,completed	X
Breast Cancer	Breast mri	Procedure	Magnetic resonance imaging of breast	ordered,completed	X
Breast Cancer	Tamoxifen use	Medication	Tamoxifen	ordered
Breast Cancer	Raloxifene use	Medication	Raloxifene	ordered
Breast Cancer	Anastrozole use	Medication	Anastrozole	ordered
Breast Cancer	Exemestane use	Medication	Exemestane	ordered
Breast Cancer	Letrozole use	Medication	Letrozole	ordered
Breast Cancer	Prophylactic mastectomy	Procedure	Prophylactic mastectomy	ordered,completed	X
Breast Cancer	Breast cancer dcis diagnosis	Diagnosis	Breast carcinoma in situ
Breast Cancer	Breast cancer dcis diagnosis	Diagnosis	Malignant neoplasm of breast
Breast Cancer	Discontinuing hormone replacement	Medication	Hormone replacement therapy	ordered
Breast Cancer	Lower bmi	Vital	Body mass index
